# Characterisation of the neonatal brain using myelin-sensitive magnetisation transfer imaging

**DOI:** 10.1101/2023.02.01.23285326

**Authors:** Manuel Blesa Cábeza, Kadi Vaher, Elizabeth N. York, Paola Galdi, Gemma Sullivan, David Q. Stoye, Jill Hall, Amy E. Corrigan, Alan J. Quigley, Adam D. Waldman, Mark E. Bastin, Michael J. Thrippleton, James P. Boardman

## Abstract

A cardinal feature of the encephalopathy of prematurity is dysmaturation of developing white matter and subsequent hypomyelination. Magnetisation transfer imaging (MTI) offers surrogate markers for myelination including magnetisation transfer ratio (MTR) and magnetisation transfer saturation (MTsat). Using data from 105 neonates, we characterise MTR and MTsat in the developing brain and investigate how these markers are affected by gestational age at scan and preterm birth. We explore correlations of the two measures with fractional anisotropy (FA), radial diffusivity (RD) and T1w/T2w ratio which are commonly used markers of white matter integrity in early life. We used two complementary analysis methods: voxel-wise analysis across the white matter skeleton, and tract-of-interest analysis across 16 major white matter tracts. We found that MTR and MTsat positively correlate with gestational age at scan. Preterm infants at term-equivalent age had lower values of MTsat in the genu and splenium of the corpus callosum, while MTR was higher in central white matter regions, the corticospinal tract and the uncinate fasciculus. Correlations of MTI metrics with other MRI parameters revealed that there were moderate positive correlations between T1w/T2w and MTsat and MTR at voxel-level, but at tract-level FA had stronger positive correlations with these metrics. RD had the strongest correlations with MTI metrics, particularly with MTsat in major white matter tracts. The observed changes in MTI metrics are consistent with an increase in myelin density during early postnatal life, and lower myelination and cellular/axonal density in preterm infants at term-equivalent age compared to term controls. Furthermore, correlations between MTI-derived features and conventional measures from dMRI provide new understanding about the contribution of myelination to non-specific imaging metrics that are often used to characterise early brain development.
