## Supplementary Table for "Characterisation of the neonatal brain using myelin-sensitive magnetisation transfer imaging"

### Sheet: 1 WM tracts
Supplementary Table 1. Multivariate regression results investigating the effects of GA at MRI and preterm birth on MTI metrics in white matter tracts. The two last columns are the mean [range] values of the metrics in term and preterm group. Green shading indicates FDR-corrected p-values<0.05; red shading indicates positive effects; blue shading indicates negative effects.
metric	WM_tract	GAmri_beta	GAmri_se	GAmri_pval	GA_mri_adjp	preterm_beta	preterm_se	preterm_pval	preterm_adjp		mean_range_term	mean_range_preterm
MTSat	AF_left	0.576251	0.0849015	7.7002e-10	1.44945e-09	-0.0370538	0.207623	0.858711	0.858711		0.91 [0.716, 1.059]	0.866 [0.701, 1.256]
MTSat	AF_right	0.48665	0.0898638	4.08539e-07	5.2293e-07	-0.142658	0.219759	0.517694	0.719228		0.973 [0.838, 1.095]	0.924 [0.69, 1.326]
MTSat	ATR_left	0.725292	0.0703569	1.68795e-17	1.80048e-16	-0.0946858	0.172055	0.583301	0.730525		1.102 [0.938, 1.242]	1.051 [0.864, 1.406]
MTSat	ATR_right	0.621857	0.0808259	9.35318e-12	2.72092e-11	-0.0759633	0.197657	0.701542	0.774115		1.091 [0.923, 1.221]	1.043 [0.846, 1.526]
MTSat	CC_genu	0.366402	0.0854292	4.08674e-05	4.21858e-05	-0.834568	0.208914	0.000122422	0.000559642		0.937 [0.83, 1.056]	0.852 [0.705, 1.189]
MTSat	CC_splenium	0.521267	0.0735377	1.81126e-10	3.86401e-10	-0.841507	0.179834	8.86845e-06	5.67581e-05		0.963 [0.846, 1.116]	0.86 [0.681, 1.118]
MTSat	CCG_left	0.527663	0.0889819	4.16848e-08	5.5874e-08	0.0452429	0.217602	0.835709	0.858711		1.03 [0.932, 1.129]	1.01 [0.864, 1.303]
MTSat	CCG_right	0.452784	0.0921222	3.39928e-06	3.6259e-06	-0.11321	0.225281	0.616381	0.730525		1.03 [0.938, 1.138]	1.001 [0.83, 1.332]
MTSat	CST_left	0.743677	0.0707479	6.00687e-18	1.25684e-16	0.0716317	0.173011	0.679722	0.774115		1.187 [1.06, 1.352]	1.138 [0.871, 1.535]
MTSat	CST_right	0.744082	0.0711431	7.85524e-18	1.25684e-16	0.107129	0.173978	0.539421	0.719228		1.184 [1.071, 1.328]	1.137 [0.822, 1.665]
MTSat	IFOF_left	0.703499	0.0692577	3.6446e-17	2.91568e-16	-0.281999	0.169367	0.0989782	0.186312		0.938 [0.814, 1.081]	0.875 [0.754, 1.217]
MTSat	IFOF_right	0.627324	0.0748058	2.9519e-13	1.57435e-12	-0.403201	0.182935	0.0297673	0.0732734		0.951 [0.847, 1.111]	0.88 [0.735, 1.246]
MTSat	ILF_left	0.578987	0.0791751	6.08744e-11	1.49845e-10	-0.408558	0.19362	0.0372953	0.0852464		0.886 [0.675, 1.049]	0.814 [0.638, 1.115]
MTSat	ILF_right	0.52864	0.0799688	1.78241e-09	3.00195e-09	-0.573199	0.195561	0.00416983	0.0111195		0.91 [0.794, 1.077]	0.834 [0.66, 1.124]
MTSat	UNC_left	0.620038	0.0797324	6.20948e-12	1.98703e-11	-0.167814	0.194983	0.391443	0.596485		0.981 [0.83, 1.098]	0.938 [0.772, 1.231]
MTSat	UNC_right	0.595083	0.079088	2.15807e-11	5.75485e-11	-0.339147	0.193407	0.0825127	0.165025		0.981 [0.885, 1.087]	0.92 [0.733, 1.321]
MTR	AF_left	0.595033	0.08574	3.70624e-10	7.41248e-10	0.64427	0.209674	0.00272051	0.0079142		22.779 [19.138, 24.93]	23.015 [19.797, 27.71]
MTR	AF_right	0.557786	0.0875988	5.58048e-09	8.92877e-09	0.727796	0.21422	0.000971096	0.00310751		23.313 [21.597, 25.573]	23.663 [20.314, 27.948]
MTR	ATR_left	0.670348	0.0771873	6.5443e-14	4.18835e-13	1.05214	0.188759	2.04327e-07	2.17949e-06		25.364 [23.653, 27.432]	26.003 [21.945, 30.536]
MTR	ATR_right	0.528812	0.0890416	4.00321e-08	5.5874e-08	0.751519	0.217748	0.000812978	0.00289059		24.802 [22.966, 26.602]	25.261 [20.673, 30.945]
MTR	CC_genu	0.381322	0.0971202	0.000156952	0.000156952	0.171208	0.237504	0.472641	0.687478		21.634 [19.635, 23.042]	21.504 [17.236, 25.943]
MTR	CC_splenium	0.459831	0.0890036	1.18828e-06	1.3112e-06	-0.34509	0.217655	0.11595	0.202104		23.271 [21.673, 25.695]	22.372 [17.589, 25.437]
MTR	CCG_left	0.556036	0.0839865	1.70044e-09	3.00195e-09	1.09172	0.205386	6.29136e-07	5.03309e-06		25.06 [23.652, 26.274]	25.726 [22.164, 29.163]
MTR	CCG_right	0.522116	0.0880638	4.19055e-08	5.5874e-08	0.903759	0.215357	5.79803e-05	0.000309228		24.923 [24.12, 26.752]	25.456 [22.286, 29.576]
MTR	CST_left	0.623528	0.0789403	3.38333e-12	1.20296e-11	1.16077	0.193046	2.86065e-08	4.57704e-07		24.441 [22.456, 26.438]	25.348 [20.969, 28.703]
MTR	CST_right	0.643306	0.0777899	5.29445e-13	2.11778e-12	1.1491	0.190232	2.52268e-08	4.57704e-07		24.348 [22.597, 26.262]	25.228 [20.183, 30.237]
MTR	IFOF_left	0.669001	0.0804654	4.23711e-13	1.93697e-12	0.403884	0.196775	0.0426804	0.0910514		22.663 [21.022, 24.953]	22.536 [19.683, 27.148]
MTR	IFOF_right	0.605741	0.0851596	1.6081e-10	3.67565e-10	0.326525	0.208255	0.119999	0.202104		22.916 [21.064, 25.104]	22.764 [19.634, 27.185]
MTR	ILF_left	0.477088	0.0911858	8.9909e-07	1.02753e-06	-0.0637972	0.222991	0.775384	0.827076		21.938 [18.251, 24.666]	21.336 [17.907, 25.531]
MTR	ILF_right	0.483424	0.0903338	5.38578e-07	6.38314e-07	-0.115644	0.220908	0.601765	0.730525		22.578 [20.538, 25.008]	22.012 [18.379, 25.459]
MTR	UNC_left	0.486669	0.0903828	4.6703e-07	5.74807e-07	0.840488	0.221028	0.000244056	0.000976223		23.233 [20.463, 24.58]	23.725 [21.154, 27.455]
MTR	UNC_right	0.533389	0.0896263	3.78576e-08	5.5874e-08	0.224837	0.219178	0.307403	0.491845		22.927 [21.263, 24.527]	22.703 [18.573, 28.37]

### Sheet: 2 WM tracts preterm
Supplementary Table 2. Multivariate regression results investigating the effects of GA at MRI on MTI metrics in white matter tracts within the preterm group, with GA at birth as a covariate. Green shading indicates FDR-corrected p-values<0.05; red shading indicates positive effects; blue shading indicates negative effects.
metric	WM_tract	GAmri_beta	GAmri_se	GAmri_pval	GA_mri_adjp	GAbirth_beta	GAbirth_se	GAbirth_pval	GAbirth_adjp
MTSat	AF_left	0.55725	0.0922116	4.54634e-08	8.10198e-08	0.0796767	0.0922116	0.390136	0.567471
MTSat	AF_right	0.456259	0.0984178	1.36316e-05	1.61559e-05	0.11557	0.0984178	0.243768	0.487537
MTSat	ATR_left	0.697107	0.0800197	3.23896e-13	2.59117e-12	0.0328655	0.0800197	0.682378	0.752969
MTSat	ATR_right	0.589546	0.0890822	3.80652e-09	9.3699e-09	0.108454	0.0890822	0.227007	0.484282
MTSat	CC_genu	0.356562	0.104725	0.00103772	0.00107119	-0.00632997	0.104725	0.951953	0.951953
MTSat	CCG_left	0.506145	0.0961928	1.16683e-06	1.62341e-06	-0.12681	0.0961928	0.191169	0.436957
MTSat	CCG_right	0.423313	0.100587	6.67521e-05	7.12023e-05	-0.156573	0.100587	0.123515	0.417498
MTSat	CC_splenium	0.545566	0.0902868	4.55736e-08	8.10198e-08	0.196185	0.0902868	0.032746	0.349291
MTSat	CST_left	0.727359	0.077084	1.22453e-14	3.9185e-13	-0.0718488	0.077084	0.354097	0.567471
MTSat	CST_right	0.716524	0.0782183	4.2489e-14	6.37638e-13	-0.00516153	0.0782183	0.947551	0.951953
MTSat	IFOF_left	0.705804	0.0776883	5.97786e-14	6.37638e-13	0.105019	0.0776883	0.180249	0.436957
MTSat	IFOF_right	0.619512	0.0857967	2.66442e-10	8.52613e-10	0.135867	0.0857967	0.117232	0.417498
MTSat	ILF_left	0.596404	0.0873226	1.50315e-09	4.37281e-09	0.155893	0.0873226	0.0780096	0.417498
MTSat	ILF_right	0.516622	0.0939156	4.40176e-07	7.41349e-07	0.143499	0.0939156	0.130468	0.417498
MTSat	UNC_left	0.631638	0.0870256	2.25606e-10	8.02154e-10	-0.0480124	0.0870256	0.582689	0.686429
MTSat	UNC_right	0.596183	0.0900458	3.75887e-09	9.3699e-09	-0.0690623	0.0900458	0.445358	0.593811
MTR	AF_left	0.569625	0.0920604	2.45415e-08	5.23553e-08	0.00904314	0.0920604	0.921995	0.951953
MTR	AF_right	0.504481	0.0968315	1.43822e-06	1.91763e-06	-0.0508939	0.0968315	0.600625	0.686429
MTR	ATR_left	0.654761	0.0847536	2.78431e-11	1.78196e-10	-0.0840931	0.0847536	0.324088	0.567471
MTR	ATR_right	0.497045	0.0966229	1.87184e-06	2.39596e-06	0.0697161	0.0966229	0.472688	0.605041
MTR	CC_genu	0.346268	0.104845	0.00143345	0.00143345	-0.0984175	0.104845	0.350715	0.567471
MTR	CCG_left	0.559742	0.0895248	1.85766e-08	4.24608e-08	-0.262825	0.0895248	0.00434223	0.0694757
MTR	CCG_right	0.508153	0.0926469	4.70257e-07	7.52411e-07	-0.279622	0.0926469	0.00341063	0.0694757
MTR	CC_splenium	0.4267	0.099036	4.63531e-05	5.11482e-05	0.16514	0.099036	0.0993313	0.417498
MTR	CST_left	0.634837	0.0861045	1.352e-10	5.408e-10	-0.137323	0.0861045	0.114692	0.417498
MTR	CST_right	0.641454	0.086047	9.37815e-11	4.28716e-10	-0.0772393	0.086047	0.372071	0.567471
MTR	IFOF_left	0.637659	0.0855338	9.36325e-11	4.28716e-10	0.069257	0.0855338	0.420513	0.585061
MTR	IFOF_right	0.558763	0.0911341	3.12291e-08	6.24582e-08	0.128692	0.0911341	0.161795	0.431454
MTR	ILF_left	0.463935	0.0971151	7.92922e-06	9.75903e-06	0.154677	0.0971151	0.115167	0.417498
MTR	ILF_right	0.435367	0.0990186	3.34776e-05	3.82601e-05	0.145196	0.0990186	0.146474	0.426105
MTR	UNC_left	0.508222	0.0964425	1.13008e-06	1.62341e-06	-0.0850052	0.0964425	0.380737	0.567471
MTR	UNC_right	0.51634	0.0960377	7.32802e-07	1.11665e-06	-0.0557113	0.0960377	0.563478	0.686429

### Sheet: 3 WM tracts term
Supplementary Table 3. Multivariate regression results investigating the effects of GA at MRI on MTI metrics in white matter tracts within the term group, with GA at birth as a covariate. Green shading indicates FDR-corrected p-values<0.05; red shading indicates positive effects; blue shading indicates negative effects.
metric	WM_tract	GAmri_beta	GAmri_se	GAmri_pval	GA_mri_adjp	GAbirth_beta	GAbirth_se	GAbirth_pval	GAbirth_adjp
MTSat	AF_left	0.249849	0.255123	0.339724	0.350683	0.418271	0.255123	0.117564	0.675863
MTSat	AF_right	0.157697	0.252713	0.540036	0.540036	0.508488	0.252713	0.0586046	0.675863
MTSat	ATR_left	0.705968	0.199989	0.00223747	0.0128752	0.111484	0.199989	0.583727	0.911621
MTSat	ATR_right	0.643111	0.244739	0.0165729	0.0311961	0.0225068	0.244739	0.927691	0.960742
MTSat	CC_genu	0.361935	0.271119	0.197663	0.234267	0.23428	0.271119	0.398298	0.776524
MTSat	CCG_left	0.26017	0.257249	0.324553	0.34619	0.400021	0.257249	0.136447	0.675863
MTSat	CCG_right	0.481008	0.262946	0.0830928	0.117371	0.140911	0.262946	0.598251	0.911621
MTSat	CC_splenium	0.843486	0.241233	0.00241409	0.0128752	-0.28647	0.241233	0.249654	0.675863
MTSat	CST_left	0.684598	0.226959	0.00709911	0.0227172	0.0444239	0.226959	0.846895	0.960742
MTSat	CST_right	0.616714	0.198971	0.00590149	0.0209831	0.223858	0.198971	0.274569	0.675863
MTSat	IFOF_left	0.758888	0.233822	0.00425583	0.0170233	-0.0935442	0.233822	0.693571	0.960742
MTSat	IFOF_right	0.657933	0.239068	0.0126779	0.0270462	0.028739	0.239068	0.905577	0.960742
MTSat	ILF_left	0.62325	0.274084	0.0347568	0.0529627	-0.129144	0.274084	0.642875	0.935091
MTSat	ILF_right	0.668125	0.253024	0.0161242	0.0311961	-0.0568856	0.253024	0.824518	0.960742
MTSat	UNC_left	0.323912	0.264302	0.235348	0.268969	0.30736	0.264302	0.259263	0.675863
MTSat	UNC_right	0.43185	0.242824	0.0913363	0.117371	0.285939	0.242824	0.253512	0.675863
MTR	AF_left	0.396393	0.266	0.152586	0.187798	0.22287	0.266	0.412528	0.776524
MTR	AF_right	0.577035	0.237345	0.0251168	0.0446522	0.140996	0.237345	0.559482	0.911621
MTR	ATR_left	0.914182	0.222705	0.000602969	0.00790631	-0.306928	0.222705	0.184163	0.675863
MTR	ATR_right	0.846711	0.252404	0.00332921	0.0152192	-0.394463	0.252404	0.134597	0.675863
MTR	CC_genu	0.510363	0.287314	0.0916962	0.117371	-0.0596816	0.287314	0.837656	0.960742
MTR	CCG_left	0.59845	0.256755	0.0309308	0.0494892	0.0225044	0.256755	0.931073	0.960742
MTR	CCG_right	0.898844	0.226016	0.000807717	0.00790631	-0.296353	0.226016	0.205416	0.675863
MTR	CC_splenium	0.956764	0.237845	0.000727571	0.00790631	-0.572496	0.237845	0.0264165	0.675863
MTR	CST_left	0.760861	0.259065	0.00846185	0.0246163	-0.258819	0.259065	0.330324	0.723744
MTR	CST_right	0.682965	0.2418	0.0108292	0.0247524	-0.0192819	0.2418	0.937275	0.960742
MTR	IFOF_left	0.921818	0.237059	0.000988289	0.00790631	-0.436165	0.237059	0.0814599	0.675863
MTR	IFOF_right	0.731288	0.253641	0.00952427	0.0247524	-0.162267	0.253641	0.529972	0.911621
MTR	ILF_left	0.669514	0.284638	0.0295995	0.0494892	-0.362764	0.284638	0.217863	0.675863
MTR	ILF_right	0.745029	0.26257	0.0105273	0.0247524	-0.257398	0.26257	0.339255	0.723744
MTR	UNC_left	0.355537	0.305519	0.258945	0.285733	-0.0152379	0.305519	0.960742	0.960742
MTR	UNC_right	0.488114	0.273271	0.0900375	0.117371	0.0741805	0.273271	0.788969	0.960742

### Sheet: 4 WM tracts DTI T1wT2w
Supplementary Table 4. Multivariate regression results investigating the effects of GA at MRI and preterm birth on DTI metrics and the T1w/T2w ratio in white matter tracts. The two last columns are the mean [range] values of the metrics in term and preterm group. Green shading indicates FDR-corrected p-values<0.05; red shading indicates positive effects; blue shading indicates negative effects.
metric	WM_tract	GAmri_beta	GAmri_se	GAmri_pval	GA_mri_adjp	preterm_beta	preterm_se	preterm_pval	preterm_adjp		mean_range_term	mean_range_preterm
FA	AF_left	0.518025	0.0851201	2.05078e-08	4.68749e-08	-0.345246	0.208158	0.100274	0.145853		0.209 [0.185, 0.254]	0.194 [0.159, 0.296]
FA	AF_right	0.449714	0.0846722	6.406e-07	1.39767e-06	-0.629162	0.207063	0.0030199	0.00966368		0.227 [0.198, 0.26]	0.207 [0.175, 0.268]
FA	ATR_left	0.688739	0.0777964	2.79012e-14	6.69629e-13	0.214288	0.190248	0.262656	0.331777		0.249 [0.226, 0.285]	0.245 [0.21, 0.292]
FA	ATR_right	0.594283	0.0861168	4.47128e-10	1.26248e-09	0.518811	0.210595	0.0154303	0.0322023		0.242 [0.211, 0.271]	0.243 [0.212, 0.282]
FA	CC_genu	0.441077	0.0863957	1.5382e-06	3.07639e-06	-0.57197	0.211277	0.00795672	0.0190961		0.26 [0.222, 0.314]	0.24 [0.196, 0.311]
FA	CC_splenium	0.165797	0.0959277	0.0869516	0.0990186	-0.753491	0.234588	0.00176409	0.00846762		0.3 [0.278, 0.344]	0.278 [0.21, 0.344]
FA	CCG_left	0.415243	0.0928492	2.01439e-05	3.58115e-05	-0.24143	0.227059	0.29016	0.35712		0.244 [0.22, 0.268]	0.234 [0.198, 0.3]
FA	CCG_right	0.25092	0.0959975	0.0103084	0.0141373	-0.567018	0.234758	0.0175007	0.0350014		0.212 [0.19, 0.25]	0.201 [0.165, 0.242]
FA	CST_left	0.561477	0.0869559	3.67215e-09	8.81316e-09	0.0748239	0.212647	0.725663	0.791632		0.312 [0.284, 0.336]	0.305 [0.253, 0.391]
FA	CST_right	0.606263	0.084519	1.20157e-10	4.11965e-10	0.191586	0.206688	0.35615	0.42738		0.313 [0.291, 0.344]	0.309 [0.262, 0.39]
FA	IFOF_left	0.647703	0.0791271	8.07582e-13	4.3071e-12	-0.0307522	0.193502	0.874043	0.932312		0.244 [0.216, 0.278]	0.235 [0.198, 0.314]
FA	IFOF_right	0.634052	0.0796453	2.48187e-12	1.083e-11	-0.0856821	0.194769	0.660929	0.755347		0.253 [0.237, 0.283]	0.244 [0.212, 0.312]
FA	ILF_left	0.633014	0.0769982	6.75753e-13	4.05452e-12	-0.263631	0.188296	0.164521	0.219362		0.242 [0.2, 0.284]	0.226 [0.18, 0.322]
FA	ILF_right	0.568458	0.0797097	1.46954e-10	4.70252e-10	-0.427375	0.194927	0.0306174	0.050677		0.253 [0.236, 0.287]	0.236 [0.196, 0.325]
FA	UNC_left	0.614023	0.071763	1.25193e-13	2.00308e-12	-0.585138	0.175494	0.00119318	0.00715907		0.213 [0.176, 0.257]	0.195 [0.165, 0.27]
FA	UNC_right	0.601617	0.0725607	4.75422e-13	3.26004e-12	-0.60316	0.177444	0.000965635	0.00715907		0.205 [0.176, 0.233]	0.189 [0.164, 0.259]
RD	AF_left	-0.463388	0.0899085	1.25251e-06	2.61394e-06	0.261451	0.219868	0.23715	0.307654		1.289 [1.139, 1.388]	1.338 [1.03, 1.551]
RD	AF_right	-0.435289	0.0896018	4.29687e-06	7.93268e-06	0.405399	0.219118	0.0671881	0.100782		1.233 [1.135, 1.364]	1.285 [1.036, 1.441]
RD	ATR_left	-0.706979	0.0745963	1.1685e-15	5.60879e-14	-0.0642792	0.182423	0.725292	0.791632		1.033 [0.924, 1.143]	1.057 [0.897, 1.173]
RD	ATR_right	-0.612401	0.0848799	9.80611e-11	3.62072e-10	-0.518149	0.207571	0.0141532	0.0308798		1.049 [0.935, 1.167]	1.047 [0.915, 1.17]
RD	CC_genu	-0.341762	0.0852953	0.000117168	0.000193934	0.900274	0.208586	3.68474e-05	0.000884338		1.265 [1.116, 1.357]	1.356 [1.11, 1.487]
RD	CC_splenium	-0.40258	0.0817546	3.2724e-06	6.28301e-06	0.887747	0.199928	2.28116e-05	0.000884338		1.183 [1.057, 1.289]	1.272 [1.137, 1.418]
RD	CCG_left	-0.393324	0.0958677	8.22998e-05	0.000141085	0.00952427	0.234441	0.967674	0.967674		1.12 [1.046, 1.217]	1.133 [0.979, 1.221]
RD	CCG_right	-0.323202	0.0977276	0.0013022	0.00208351	0.163905	0.238989	0.494379	0.578786		1.149 [1.058, 1.242]	1.167 [1.021, 1.257]
RD	CST_left	-0.586838	0.084605	3.77385e-10	1.13215e-09	-0.0131679	0.206898	0.949378	0.967674		0.988 [0.926, 1.058]	1.01 [0.848, 1.147]
RD	CST_right	-0.65677	0.0783884	3.06729e-13	2.9446e-12	0.023964	0.191696	0.900761	0.939925		0.978 [0.919, 1.042]	1.001 [0.846, 1.104]
RD	IFOF_left	-0.641343	0.0759374	2.18626e-13	2.62351e-12	0.278176	0.185702	0.13723	0.193736		1.206 [1.084, 1.296]	1.256 [1.011, 1.351]
RD	IFOF_right	-0.59946	0.0767754	5.31155e-12	2.12462e-11	0.435939	0.187751	0.0222265	0.0426748		1.192 [1.083, 1.265]	1.248 [1.044, 1.37]
RD	ILF_left	-0.548173	0.0811198	8.87217e-10	2.24139e-09	0.441506	0.198375	0.0282416	0.0484141		1.253 [1.111, 1.383]	1.317 [1.06, 1.474]
RD	ILF_right	-0.536643	0.0791195	7.87119e-10	2.09898e-09	0.58136	0.193484	0.00334548	0.0100365		1.223 [1.112, 1.305]	1.29 [1.062, 1.404]
RD	UNC_left	-0.637155	0.0763792	3.68387e-13	2.94709e-12	0.276129	0.186782	0.142397	0.195287		1.189 [1.078, 1.295]	1.234 [0.999, 1.334]
RD	UNC_right	-0.609587	0.0765012	2.39218e-12	1.083e-11	0.403939	0.187081	0.0331813	0.05309		1.194 [1.1, 1.294]	1.242 [1.024, 1.34]
T1T2	AF_left	0.151733	0.0957624	0.116182	0.126744	-0.787547	0.234183	0.00108695	0.00715907		1.051 [0.804, 1.262]	0.943 [0.67, 1.164]
T1T2	AF_right	0.161431	0.0939268	0.0887042	0.0990186	-0.872093	0.229695	0.000249179	0.00398686		1.071 [0.816, 1.295]	0.955 [0.694, 1.138]
T1T2	ATR_left	0.256775	0.0941559	0.00752292	0.0109424	-0.670776	0.230255	0.00439619	0.0117232		1.185 [0.946, 1.439]	1.067 [0.782, 1.327]
T1T2	ATR_right	0.288923	0.0955907	0.00317022	0.00490873	-0.491841	0.233763	0.0378361	0.0585849		1.184 [0.944, 1.446]	1.084 [0.785, 1.346]
T1T2	CC_genu	0.148115	0.0981095	0.134214	0.143161	-0.643445	0.239923	0.00854079	0.0195218		1.103 [0.83, 1.318]	1.009 [0.728, 1.196]
T1T2	CC_splenium	0.133509	0.0969665	0.171571	0.179031	-0.744813	0.237128	0.00220373	0.00871541		1.166 [0.909, 1.407]	1.057 [0.767, 1.273]
T1T2	CCG_left	0.114253	0.0999771	0.255802	0.255802	-0.558916	0.24449	0.0243192	0.0448969		1.109 [0.847, 1.372]	1.029 [0.734, 1.252]
T1T2	CCG_right	0.125737	0.0998185	0.210669	0.215152	-0.552041	0.244102	0.0258495	0.0459547		1.104 [0.876, 1.355]	1.025 [0.752, 1.253]
T1T2	CST_left	0.25275	0.0935766	0.00809646	0.0114303	-0.713708	0.228838	0.00236042	0.00871541		1.309 [1.035, 1.618]	1.17 [0.862, 1.431]
T1T2	CST_right	0.261417	0.0946382	0.00680974	0.0102146	-0.630155	0.231434	0.0076146	0.0190961		1.309 [1.007, 1.616]	1.181 [0.87, 1.489]
T1T2	IFOF_left	0.21028	0.0954786	0.02989	0.0367877	-0.69453	0.233489	0.00366262	0.0103415		1.107 [0.878, 1.313]	1.001 [0.72, 1.199]
T1T2	IFOF_right	0.22247	0.0947261	0.0207746	0.0276994	-0.713965	0.231649	0.0026434	0.00906308		1.119 [0.884, 1.349]	1.007 [0.733, 1.205]
T1T2	ILF_left	0.206297	0.0950069	0.0322199	0.0386639	-0.730981	0.232336	0.00216802	0.00871541		1.096 [0.851, 1.311]	0.986 [0.722, 1.199]
T1T2	ILF_right	0.197068	0.0943661	0.0392576	0.0459602	-0.78555	0.230769	0.0009502	0.00715907		1.099 [0.863, 1.332]	0.982 [0.726, 1.173]
T1T2	UNC_left	0.213446	0.0944051	0.0258853	0.0326973	-0.751198	0.230864	0.00154472	0.00823851		1.125 [0.874, 1.364]	1.007 [0.728, 1.232]
T1T2	UNC_right	0.21547	0.0938355	0.0237064	0.0307542	-0.778789	0.229471	0.000982583	0.00715907		1.123 [0.884, 1.353]	1.001 [0.745, 1.289]

### Sheet: 5 tract metric correlations
Supplementary Table 5. Tract-wise Pearson's correlation coefficients between the different MRI metrics.
tract	correl_t1t2_MTsat	correl_t1t2_MTR	correl_FA_MTsat	correl_FA_MTR	correl_RD_MTsat	correl_RD_MTR
AF_left	0.234848	0.155649	0.771967	0.659652	-0.836289	-0.693698
AF_right	0.171372	0.0492082	0.478448	0.441148	-0.725623	-0.57292
ATR_left	0.215255	0.0297492	0.713315	0.602109	-0.850449	-0.665341
ATR_right	0.198742	0.0941415	0.529805	0.507521	-0.700337	-0.654648
CC_genu	0.27053	0.16429	0.574635	0.393848	-0.817003	-0.485905
CC_splenium	0.277184	0.159037	0.511559	0.580321	-0.869052	-0.762368
CCG_left	0.110058	-0.0130516	0.393966	0.266902	-0.707717	-0.46142
CCG_right	0.09869	0.0236669	0.360227	0.229572	-0.678736	-0.45756
CST_left	0.115199	-0.113324	0.673581	0.50804	-0.690884	-0.488115
CST_right	0.152091	-0.0340948	0.695789	0.492826	-0.725817	-0.467499
IFOF_left	0.272613	0.15827	0.778953	0.685115	-0.862732	-0.697418
IFOF_right	0.314422	0.172621	0.725399	0.623451	-0.886982	-0.730505
ILF_left	0.295241	0.202723	0.721893	0.562521	-0.804337	-0.636194
ILF_right	0.333414	0.203575	0.704854	0.549461	-0.838575	-0.65969
UNC_left	0.301127	0.120353	0.716929	0.415503	-0.831092	-0.540623
UNC_right	0.266977	0.167103	0.726061	0.524366	-0.79255	-0.54792
Average correlation	0.228016	0.0968747	0.645872	0.512422	-0.798655	-0.604981
SD	0.0810428	0.0955054	0.2109	0.167692	0.189739	0.165351
